# Copy number variant association analysis in 94,730 Chinese adults reveals loci influencing anthropometric and cardiometabolic traits

**DOI:** 10.64898/2026.08.12.26359684

**Authors:** Isobel Howard, Iona Y. Millwood, Sam Morris, Kuang Lin, Daniel Avery, Canqing Yu, Jun Lv, Dianjianyi Sun, Pei Pei, Liming Li, Junshi Chen, Zhengming Chen, Robin G. Walters, Fiona Bragg, Derrick Bennett

## Abstract

Copy-number variants (CNVs) represent an important source of genetic variation that can influence complex traits and disease risk by altering gene dosage, disrupting coding sequence, or modifying regulatory elements. Existing CNV association studies have been limited in scale and have largely focused on European-ancestry populations. We present a CNV genome-wide association study of 13 anthropometric and cardiometabolic traits in 94,730 adults from the China Kadoorie Biobank, a large East Asian study. We identify 19 independent locus-phenotype associations across 15 unique loci. Novel associations include random plasma glucose at 8p23.1 (β = -0.29 SD, *P* = 5.40×10⁻) and 14q11.2 (β = +0.43 SD, *P* = 8.41×10⁻), diastolic blood pressure at 7p21.1 (β = +0.75 SD, *P* = 5.25×10⁻), and duplication-associated reductions in body fat percentage at 12p12.1 (β = -0.74 SD, *P* = 8.11×10⁻) and 17q12 (β = -0.56 SD, *P* = 7.36×10⁻). We also replicated established dosage-sensitive regions, most prominently at two distinct intervals within 16p11.2 (BP2-BP3 and BP4-BP5), where CNVs show large bidirectional dosage effects across 5 adiposity traits including body mass index (β = -0.84 SD per copy, *P* = 1.77×10⁻). These findings identify structural variants contributing to cardiometabolic and anthropometric trait variation in Chinese adults and expand the ancestry diversity of CNV association studies.
