## Supplementary Tables for "Copy number variant association analysis in 94,730 Chinese adults reveals loci influencing anthropometric and cardiometabolic traits"

### Sheet: ST1
Table ST1. Genomic regions excluded from CNV calling and association testing. Genomic regions prone to technical artefact were excluded prior to CNV-based association testing, comprising centromeric regions, subtelomeric regions, and immune-receptor loci subject to recurrent somatic V(D)J recombination. All coordinates are given in hg19/GRCh37.
chr22:20715572-21595082
chr14:105065301-106352275
chr2:88937989-89411302
chr14:21159897-22090937
chr1:1-500000
chr1:248750621-249250621
chr2:1-500000
chr2:242699373-243199373
chr3:1-500000
chr3:197522430-198022430
chr4:1-500000
chr4:190654276-191154276
chr5:1-500000
chr5:180415260-180915260
chr6:1-500000
chr6:170615067-171115067
chr7:1-500000
chr7:158638663-159138663
chr8:1-500000
chr8:145864022-146364022
chr9:1-500000
chr9:140713431-141213431
chr10:1-500000
chr10:135034747-135534747
chr11:1-500000
chr11:134506516-135006516
chr12:1-500000
chr12:133351895-133851895
chr13:1-500000
chr13:114669878-115169878
chr14:1-500000
chr14:106849540-107349540
chr15:1-500000
chr15:102031392-102531392
chr16:1-500000
chr16:89854753-90354753
chr17:1-500000
chr17:80695210-81195210
chr18:1-500000
chr18:77577248-78077248
chr19:1-500000
chr19:58628983-59128983
chr20:1-500000
chr20:62525520-63025520
chr21:1-500000
chr21:47629895-48129895
chr22:1-500000
chr22:50804566-51304566
chr1:121000000-129400000
chr2:90000000-97300000
chr3:87400000-94400000
chr4:47700000-53200000
chr5:45600000-51200000
chr6:58200000-63800000
chr7:57500000-62200000
chr8:42600000-48600000
chr9:46800000-51200000
chr10:37500000-42800000
chr11:51100000-56200000
chr12:32800000-38700000
chr13:15800000-20000000
chr14:15600000-19600000
chr15:15300000-21200000
chr16:34100000-39100000
chr17:21700000-26300000
chr18:14900000-19500000
chr19:23900000-29100000
chr20:25100000-29900000
chr21:10400000-14800000
chr22:11700000-18400000

### Sheet: ST2
Table ST2. Phenotype synonym mapping used for GWAS Catalog annotation. For each analysed phenotype, a set of related terms and synonyms was defined to identify overlapping SNP–trait associations in the GWAS Catalog. These terms were used to match CNV regions to previously reported associations based on trait similarity. Synonyms include closely related phenotypes.
Phenotype	Synonym
bmi_calc	BMI, Body mass index, Obesity, Weight, Adiposity, Body fat, Overweight
fat_percent	Fat percentage, Body fat percentage, Adiposity, Body fat, Body mass index, BMI, Obesity
sbp_mean	Systolic blood pressure, Blood pressure, Hypertension, Pulse pressure
dbp_mean	Diastolic blood pressure, Blood pressure, Hypertension, Pulse pressure
heart_rate_mean	Heart rate, Pulse, Resting heart rate, Pulse rate
random_glucose	Glucose, Diabetes, Insulin, HbA1c, Glycaemic, Blood sugar, Fasting glucose, Random glucose, Type 2 diabetes, T2D
waist_mm	Waist circumference, Central obesity, Body fat distribution, Waist-hip ratio, Abdominal obesity
hip_mm	Hip circumference, Body fat distribution, Waist-hip ratio
weight_kg	Weight, Body mass index, BMI, Body weight, Obesity, Adiposity
sitting_height_mm	Height, Sitting height, Trunk length, Anthropometric, Body size
standing_height_mm	Height, Standing height, Stature, Anthropometric, Body size, Trunk length

### Sheet: ST3
Table ST3. Baseline characteristics of the analysis population in the China Kadoorie Biobank CNV association study. Values are mean (SD) for continuous variables and n (%) for categorical variables. BMI, body mass index; SD, standard deviation.
Characteristic	Value	n
DEMOGRAPHICS
Age (years)	53.69 (11.00)	94,730
Female sex	57.2%	54,207
Recruitment region, n (%)
Qingdao (Urban)	8.2%	7,757
Harbin (Urban)	12.9%	12,235
Haikou (Urban)	5.7%	5,359
Suzhou (Urban)	8.0%	7,568
Liuzhou (Urban)	8.8%	8,308
Sichuan (Rural)	10.6%	10,018
Gansu (Rural)	10.1%	9,606
Henan (Rural)	11.3%	10,679
Zhejiang (Rural)	12.0%	11,351
Hunan (Rural)	12.5%	11,849
GENOTYPING
Genotyping array, n (%)
Axiom CKB1	32.2	30,522
Axiom CKB2	67.8	64,208
QUANTITATIVE TRAITS
BMI (kg/m²)	23.7 (3.5)	94,729
BMI at age 25 (kg/m²)	22.0 (2.7)	78,603
Standing height (cm)	158.6 (8.3)	94,730
Sitting height (cm)	85.1 (4.7)	94,730
Weight (kg)	59.7 (11.1)	94,729
Waist circumference (cm)	80.2 (10.0)	94,730
Hip circumference (cm)	90.8 (7.2)	94,730
Waist-hip ratio	0.9 (0.1)	94,730
Body fat percentage (%)	27.7 (8.7)	94,681
Systolic blood pressure (mmHg)	133.6 (22.7)	94,730
Diastolic blood pressure (mmHg)	78.6 (11.7)	94,730
Resting heart rate (bpm)	79.0 (12.0)	94,730
Random plasma glucose (mmol/L)	6.1 (2.5)	93,737

### Sheet: ST4
Table ST4. Genome-wide significant CNVR–trait associations identified using single-type CNV models (deletion-only or duplication-only) in the China Kadoorie Biobank (CKB), using unpruned probe-level matrices. 'Sig probe start/end' are the positions of the first and last probes reaching genome-wide significance within the signal run. 'N sig probes' is the count of such probes. 'CNV region start/en…
Phenotype	Cytoband	Chr	Sig probe start	Sig probe end	N sig probes	CNV region start (hg19)	CNV region end (hg19)	Lead probe position	P-value	β	SE	N del	N dup	N carriers	Carrier freq (%)	Total N	CNV type	GWAS Catalog hit
BMI	16p11.2	16	28822819	29043450	73	28775160	29043450	28865042	7.97×10⁻8†	-0.886	0.165	-	35	35	0.037	94721	duplication	Yes
Body fat percentage	12p12.1	12	24927391	25059936	22	24921622	25225179	25047720	8.11×10⁻6	-0.737	0.165	-	23	23	0.024	94681	duplication	No
Body fat percentage	16p11.2	16	28822819	29043450	62	28775160	29043450	28865042	2.52×10⁻6	-0.63	0.134	-	35	35	0.037	94673	duplication	Yes
Body fat percentage	16p11.2	16	29644174	30199579	155	29644174	30199579	30174024	1.94×10⁻7†	-0.765	0.147	-	29	29	0.031	94669	duplication	Yes
Body fat percentage	17q12	17	34422135	34422199	2	34422135	34425574	34422135	7.36×10⁻6	-0.561	0.125	-	40	40	0.042	94655	duplication	No
Resting heart rate	1q12	1	142536370	142536370	1	142536370	143424304	142536370	2.27×10⁻6	-0.297	0.063	254	-	254	0.269	94487	deletion	No
Resting heart rate	7p21.1	7	17532188	17535086	3	17515400	17544284	17532188	3.72×10⁻6	-0.943	0.204	24	-	24	0.025	94649	deletion	No
Hip circumference	16p11.2	16	28822819	29043450	73	28775160	29043450	28917441	1.24×10⁻7†	-0.774	0.146	-	38	38	0.04	94722	duplication	Yes
Random plasma glucose	1q21.1	1	142730321	142960511	14	142536370	144021214	142913998	3.67×10⁻6	-0.215	0.046	461	-	461	0.494	93355	deletion	No
Random plasma glucose	8p23.1	8	12390483	12525609	17	12371406	12525609	12493156	5.40×10⁻8†	-0.285	0.052	361	-	361	0.386	93550	deletion	No
Random plasma glucose	14q11.2	14	22857803	22952088	8	22746453	22954777	22950248	1.94×10⁻6	-0.45	0.095	111	-	111	0.118	93718	deletion	No
Standing height	1q21.1	1	146560564	147391614	160	146496818	147551854	146913370	1.04×10⁻6	-0.513	0.105	41	-	41	0.043	94707	deletion	Yes
Waist circumference	16p11.2	16	28822819	29043450	62	28775160	29043450	28865042	2.29×10⁻6	-0.766	0.162	-	35	35	0.037	94722	duplication	Yes
Weight	16p11.2	16	28822819	29043450	73	28775160	29043450	28865042	1.39×10⁻8†	-0.836	0.147	-	35	35	0.037	94721	duplication	Yes

### Sheet: ST5
Table ST5. Genome-wide significant CNVR–trait associations identified using the mirror CNV model in the China Kadoorie Biobank (CKB), using unpruned probe-level matrices. The mirror model encodes deletions as −1, copy-neutral as 0, and duplications as +1. 'Sig probe start/end', 'N sig probes', and 'CNV region start/end' are defined as in Table S2. N del and N dup are deletion and duplication carr…
Phenotype	Cytoband	Chr	Sig probe start	Sig probe end	N sig probes	CNV region start (hg19)	CNV region end (hg19)	Lead probe position	P-value	β	SE	N del	N dup	N carriers	Carrier freq (%)	Total N	Also significant (DEL/DUP)	GWAS Catalog hit
BMI	16p11.2	16	28822819	29043450	73	28775160	29043450	28865042	1.77×10⁻8†	-0.839	0.149	8	35	43	0.045	94729	duplication (p=7.97×10⁻8)	Yes
Diastolic blood pressure	7p21.1	7	19986354	19986354	1	19960115	20010720	19986354	5.25×10⁻6	0.75	0.165	24	13	37	0.039	94730		No
Body fat percentage	16p11.2	16	29644174	30199579	155	29644174	30199579	30174024	5.34×10⁻9†	-0.721	0.124	12	29	41	0.043	94681	duplication (p=1.94×10⁻7)	Yes
Hip circumference	16p11.2	16	28822819	29043450	73	28775160	29043450	28917441	2.34×10⁻7†	-0.688	0.133	8	38	46	0.049	94730	duplication (p=1.24×10⁻7)	Yes
Random plasma glucose	2q22.1	2	137586694	137586694	1	137244480	137604490	137586694	8.02×10⁻6	-0.906	0.203	2	22	24	0.026	93737		No
Random plasma glucose	14q11.2	14	22832695	22952088	23	22762633	22957900	22950248	8.41×10⁻7	0.43	0.087	111	19	130	0.139	93737		No
Sitting height	8p22	8	13807728	13808628	2	13759492	13860321	13807728	4.39×10⁻6	0.455	0.099	33	16	49	0.052	94730		No
Standing height	1q21.1	1	146560564	147257627	86	146496818	147391614	146741598	1.92×10⁻6	0.458	0.096	28	21	49	0.052	94730	deletion (p=1.04×10⁻6)	Yes
Standing height	15q13.1	15	28200654	28202573	2	26854533	28332405	28200654	8.18×10⁻6	-0.728	0.163	4	13	17	0.018	94730		Yes
Standing height	16p13.2	16	10434389	10442233	4	10407360	10453844	10437021	7.49×10⁻6	-0.753	0.168	3	13	16	0.017	94730		No
Waist circumference	16p11.2	16	28822819	29043450	65	28775160	29043450	28865042	5.02×10⁻7†	-0.735	0.146	8	35	43	0.045	94730	duplication (p=2.29×10⁻6)	Yes
Weight	16p11.2	16	28775160	29043450	74	28775160	29043450	28917441	1.84×10⁻7†	-0.67	0.129	8	38	46	0.049	94729	duplication (p=1.39×10⁻8)	Yes
